# The first wave of the Spanish COVID-19 epidemic was associated with early introductions and fast spread of a dominating genetic variant

**DOI:** 10.1101/2020.12.21.20248328

**Authors:** Mariana G. López, Álvaro Chiner-Oms, Darío García de Viedma, Paula Ruiz-Rodriguez, Maria Alma Bracho, Irving Cancino-Muñoz, Giuseppe D’Auria, Griselda de Marco, Neris García-González, Galo Adrian Goig, Inmaculada Gómez-Navarro, Santiago Jiménez-Serrano, Llúcia Martinez-Priego, Paula Ruiz-Hueso, Lidia Ruiz-Roldán, Manuela Torres-Puente, Juan Alberola, Eliseo Albert, Maitane Aranzamendi Zaldumbide, María Pilar Bea-Escudero, Jose Antonio Boga, Antoni E. Bordoy, Andrés Canut-Blasco, Ana Carvajal, Gustavo Cilla Eguiluz, Maria Luz Cordón Rodríguez, José J. Costa-Alcalde, María de Toro, Inmaculada de Toro Peinado, Jose Luis del Pozo, Sebastián Duchêne, Jovita Fernández-Pinero, Begoña Fuster Escrivá, Concepción Gimeno Cardona, Verónica González Galán, Nieves Gonzalo Jiménez, Silvia Hernáez Crespo, Marta Herranz, José Antonio Lepe, José Luis López-Hontangas, Maria Ángeles Marcos, Vicente Martín, Elisa Martró, Ana Milagro Beamonte, Milagrosa Montes Ros, Rosario Moreno-Muñoz, David Navarro, José María Navarro-Marí, Anna Not, Antonio Oliver, Begoña Palop-Borrás, Mónica Parra Grande, Irene Pedrosa-Corral, Maria Carmen Perez Gonzalez, Laura Pérez-Lago, Luis Piñeiro Vázquez, Nuria Rabella, Jordi Reina, Antonio Rezusta, Lorena Robles Fonseca, Ángel Rodríguez-Villodres, Sara Sanbonmatsu-Gámez, Jon Sicilia, María Dolores Tirado Balaguer, Ignacio Torres, Alexander Tristancho, José María Marimón, Mireia Coscolla, Fernando González-Candelas, Iñaki Comas, on behalf of the SeqCOVID-SPAIN consortium

## Abstract

The COVID-19 pandemic has shaken the world since the beginning of 2020. Spain is among the European countries with the highest incidence of the disease during the first pandemic wave. We established a multidisciplinar consortium to monitor and study the evolution of the epidemic, with the aim of contributing to decision making and stopping rapid spreading across the country. We present the results for 2170 sequences from the first wave of the SARS-Cov-2 epidemic in Spain and representing 12% of diagnosed cases until 14^th^ March. This effort allows us to document at least 500 initial introductions, between early February-March from multiple international sources. Importantly, we document the early raise of two dominant genetic variants in Spain (Spanish Epidemic Clades), named SEC7 and SEC8, likely amplified by superspreading events. In sharp contrast to other non-Asian countries those two variants were closely related to the initial variants of SARS-CoV-2 described in Asia and represented 40% of the genome sequences analyzed. The two dominant SECs were widely spread across the country compared to other genetic variants with SEC8 reaching a 60% prevalence just before the lockdown. Employing Bayesian phylodynamic analysis, we inferred a reduction in the effective reproductive number of these two SECs from around 2.5 to below 0.5 after the implementation of strict public-health interventions in mid March. The effects of lockdown on the genetic variants of the virus are reflected in the general replacement of preexisting SECs by a new variant at the beginning of the summer season. Our results reveal a significant difference in the genetic makeup of the epidemic in Spain and support the effectiveness of lockdown measures in controlling virus spread even for the most successful genetic variants. Finally, earlier control of SEC7 and particularly SEC8 might have reduced the incidence and impact of COVID-19 in our country.
