## Supplementary tables and data for "The first wave of the Spanish COVID-19 epidemic was associated with early introductions and fast spread of a dominating genetic variant": Table S2.xlsx

### Sheet: Sheet1
Table S2. Time origin of SECs. The time of most recent common ancestors (MRCA) of each SEC was estimated with a Bayesian analysis. MRCA date indicates the median time of the closest SEC ancestor. The 95% Highest Posterior Density interval for each estimated time is provided. SEC size indicates the number of samples belonging to each SEC. The first collected sample is also indicated and the likely…
							Transmission
SEC	Total samples in SEC	Spanish samples in SEC	freq_spanish	First Sample	First Spanish Sample	Last Sample	Genetic clusters	zero length	Unique	%contribution to spanish dataset	MRCA_date	MRCA 95% HPD	Introduction period
SEC1	16	16	1	2020-04-07	2020-04-07	2020-04-27	1	0	0	0.00737327	2020-03-27	[2020-03-16;2020-04-04]	Mar 16 – Apr 07
SEC2	20	20	1	2020-04-06	2020-04-06	2020-04-11	1	0	0	0.00921659	2020-03-19	[2020-03-09;2020-03-28]	Mar 09 – Apr 06
SEC3	28	17	0.6071	2020-03-11	2020-03-11	2020-04-06	1	1	6	0.0078341	2020-02-24	[2020-02-13;2020-03-04]	Feb 13 – Mar 11
SEC4	27	26	0.9629	2020-03-10	2020-03-10	2020-04-03	2	1	8	0.0119816	2020-02-29	[2020-02-22;2020-03-06]	Feb 22 – Mar 10
SEC5	60	28	0.4666	2020-03-13	2020-03-13	2020-04-24	4	1	10	0.0129032	2020-02-29	[2020-02-20;2020-03-07]	Feb 20 – Mar 13
SEC6	60	47	0.7833	2020-03-01	2020-03-02	2020-04-14	4	1	6	0.021659	2020-02-18	[2020-02-06;2020-02-26]	Feb 06 – Mar 01
SEC7	261	182	0.6973	2020-03-01	2020-03-01	2020-05-15	25	4	37	0.083871	2020-02-05	[2020-01-28;2020-02-13]	Jan 28 – Mar 01
SEC8	894	636	0.7114	2020-02-25	2020-02-26	2020-05-16	58	4	124	0.293088	2020-01-31	[2020-01-24;2020-02-07]	Jan 24 – Feb 25
SEC9	23	23	1	2020-03-14	2020-03-014	2020-04-12	1	0	0	0.0105991	2020-03-11	[2020-03-03;2020-03-14]	Mar 03 – Mar 14
