## Supplementary tables and data for "The first wave of the Spanish COVID-19 epidemic was associated with early introductions and fast spread of a dominating genetic variant": Table S3.xlsx

### Sheet: Hoja1
SEC NUMBER	POSITION	REF	ALLELE	GENE	TYPE OF CHANGE
SEC 1	9982	C	T	ORF1AB	Synonymous
SEC 1	26305	C	T	E	L21F
SEC 2	21556	A	G	Intergenic region: ORF1ab-S
SEC 2	29719	C	A	Intergenic region: ORF10-END
SEC 3	17639	C	T	ORF1AB	S5792L
SEC 4	17302	G	T	ORF1AB	V5680F
SEC 5	17126	T	C	ORF1AB	L5621P
SEC 6	29144	C	T	N	Synonymous
SEC 7	26088	C	T	ORF3A	Synonymous
SEC 8	28657	C	T	N	Synonymous
SEC 8	25979	G	T	ORF3A	G196V
SEC 9	25218	G	T	S	G1219V
